# Personal-MetaboHealth, an actionable health check in middle age, is improved by an effective lifestyle intervention in those at risk

**DOI:** 10.64898/2026.02.15.26346369

**Authors:** Niels van den Berg, Gabriela Natalle Lopes, Fatih Bogaards, Marian Beekman, Edson Amaro Junior, Joris Deelen, P. Eline Slagboom

**Author notes:** Corresponding authors, Niels van den Berg;, Joris Deelen. These authors contributed equally (Niels van den Berg, Gabriela Natalle Lopes). These authors contributed equally (Joris Deelen, P. Eline Slagboom).

## Abstract

The biomarker MetaboHealth represents a novel indicator of overall health in middle age and may potentially be suitable as actionable health check in prevention strategies. MetaboHealth is a blood-based metabolomic composite score that predicts a wide range of age-related conditions and mortality in large European cohorts. Here, we investigated whether MetaboHealth can be personalised and limited to clinically validated metabolomic markers. Next, we assessed whether the updated MetaboHealth score predicts all-cause mortality and cardiometabolic disease incidence and can be improved by a lifestyle intervention. To personalise MetaboHealth, we scaled the metabolomic markers using a Dutch reference population (i.e. the Biobanking and BioMolecular Research Infrastructure Netherlands) and, in addition, based the score solely on clinically validated metabolic markers. The novel version of the score, Personal-MetaboHealth, retained predictive accuracy for all-cause mortality and showed an even stronger association with incident cardiometabolic disease in the Leiden Longevity Study (LLS) in which 2,404 participants were followed for up to 22 and 16 years for mortality and morbidity, respectively. The association of Personal-MetaboHealth with all-cause mortality remained robust after adjusting for smoking, alcohol use, and medication, while the cardiometabolic disease association was partially driven by smoking. Each standard deviation decrease in Personal-MetaboHealth was associated with a 11.7 year earlier onset of the first cardiometabolic disease in the LLS. Next we showed that Personal-MetaboHealth can be improved by a 3-month combined lifestyle intervention in middle aged individuals (Growing Old Together study), specifically in those at risk with an unhealthy score at baseline. Personal-MetaboHealth thus offers a potential actionable health check in middle age for early prevention and extension of healthy lifespan.
