## supplementary for "Personal-MetaboHealth, an actionable health check in middle age, is improved by an effective lifestyle intervention in those at risk"

### Sheet: Supplementary_Table_1
Supplementary Table 1. Association between the different MetaboHealth scores and all-cause mortality and cardiometabolic disease morbidity adjusted for smoking.
Mortality	Basic (N = 2,301)		Smoking adjusted (N = 1,871)
	HR (95% CI)	P-value	HR (95% CI)	P-value
MetaboHealth	0.77 (0.71 - 0.83)	4.58 x 10-10	0.84 (0.76 - 0.93)	5.25 x 10-4
MetaboHealth-NL	0.76 (0.70 - 0.83)	2.24 x 10-10	0.82 (0.74 - 0.91)	2.24 x 10-4
Personal-MetaboHealth	0.75 (0.69 - 0.82)	5.31 x 10-10	0.83 (0.75 - 0.92)	5.37 x 10-4
Cardiometabolic disease	Basic (N = 1,347)		Smoking adjusted (N = 1,151)
	HR (95% CI)	P-value	HR (95% CI)	P-value
MetaboHealth	0.86 (0.78 - 0.95)	0.003	0.89 (0.80 - 1.00)	0.05
MetaboHealth-NL	0.86 (0.78 - 0.95)	0.003	0.89 (0.80 - 1.00)	0.046
Personal-MetaboHealth	0.74 (0.67 - 0.81)	4.96 x 10-10	0.76 (0.68 - 0.85)	1.21 x 10-6
HR, hazard ratio; 95% CI, 95% confidence interval. The basic models are adjusted for age, sex, and family relations (random effect), while the smoking adjusted models are additionally adjusted for smoking.
